# Evolutionarily conserved pathways of caregiving breakdown underlie contemporary child maltreatment

**DOI:** 10.64898/2026.07.03.26357058

**Authors:** Yuko Shiraishi, Eri Miyazawa, Kumi O Kuroda

**Author notes:** These authors were equally contributed to this study (Yuko Shiraishi, Eri Miyazawa). Corresponding author: Kumi O. Kuroda School of Life Science and Technology, Institute of Science Tokyo 4259 Nagatsuta-cho, Midori-ku, Yokohama, Kanagawa 226-8503, Japan.

## Abstract

Child maltreatment is a leading cause of preventable harm, yet how diverse risk factors accumulate to precipitate caregiving failure remains unclear. In non-human mammals, fatal abandonment or aggression toward offspring occurs under specific ecological conditions, suggesting evolutionarily conserved pathways for caregiving breakdown. To test whether similar structures apply to humans, we conducted a case–control study enrolling 39 caregivers imprisoned for (near-) lethal child maltreatment and 351 control caregivers in Japan. Across 70 examined factors spanning caregivers’ childhood, socioeconomic, neurobiological, and proximate environmental profiles, severe maltreatment was associated with 4.6- and 5.9-fold higher exposure to cross-species factors in men and women, respectively. Developmental pathway modeling identified significant standardized total effects of low educational attainment, non-kin caregiving, isolated parenting, behavioral addiction, and maternal absence before age 15. This proof-of-concept study presents an integrated framework bridging evolutionary biology with contemporary human caregiving and suggests targets for actionable intervention.

**Research highlights:**

- Severe child maltreatment in a modern society mirrors evolutionarily conserved, “cross-species” risk structures for caregiving breakdown.
- Early-life adversities precede isolated parenting and non-kin caregiving, the most prominent proximal predictors of maltreatment.
- The absence of a same-gender genetic parent during childhood exerts a greater effect size on later maltreatment than opposite-gender parent absence.
- Suggesting targeted parenting support for multi-risk families and educational support for children in adversity.
