## Supplemental Table 2 for "Evolutionarily conserved pathways of caregiving breakdown underlie contemporary child maltreatment"

### Sheet: S2 variables
row	category	Variable name (short)	Variable name and [unit]	The question item IDs (see Table S2) and the method used for variable determination and calculation
1	Age and education of the participants (used as covariances in ANCOVA)
2		Age	Age at the time of responding to the questionnaire [years old]	Answer to a2.
3		Education	Years of post-compulsory education [year]	Answer to d1. JHS graduate/dropout = 0 to master's degree or higher = 9 years. Japanese compulsory education consists of elementary (6 to 12 years old) and junior high school (12 to 15 years old).
4	Issues in the participant's family of origin
5		Mental health issues in FoO	Mental health issues in the family of origin [0/1 binary]	Yes/no answer to m1 [ACE-IQ F2].
6		Substanse abuse in FoO	Substance abuse in the family of origin [0/1 binary]	Yes/no answer to m2 [ACE-IQ F1].
7		Criminal record in FoO	Person with criminal record(s) in the family of origin [0/1 binary]	Yes/no answer to m3 [ACE-IQ F3].
8		Change of caregiver	Number of primary-caregiver changes experienced by age 15 [count]	Determined based on the answers to b1–3, k0, aa1, and other sources (newspaper articles, interviews with the participants of the parenting support programs).
9		U15 Paternal absence	Duration (year by age 15) that the participant did not live with the genetic father [year]	Same as above.
10		U15 Maternal absence	Duration (year by age 15) that the participant did not live with the genetic mother [year]	Same as above.
11	Child maltreatment received by age 18
12		Abuse received	Total abuse received [0–1 score]	Sum of the following 5 maltreatment scores listed below: neglect, exposure to DV, psychological abuse, physical abuse, and sexual abuse.
13		Neglect	Neglect [0–1 score]	Frequency of the events based on the answers in 0–4 Likert scale from 7 items: k2, k3 [original questions], l1, l2, l3, l4, and l5 [ACE-IQ P1, P2, P4, P3, and P5].
14		Exposure to DV	Exposure to domestic violence [0–1 score]	Frequency of the events based on the answers in 0–4 Likert scale from 3 items: o1, o2, and o3 [ACE-IQ F6, F7, & F8].
15		Psychological abuse	Psychological abuse [0–1 score]	Frequency of the events based on the answers in 0–4 Likert scale from 2 items: p1 and p2 [ACE-IQ A1 and A2].
16		Physical abuse	Physical abuse [0–1 score]	Frequency of the events based on the answers in 0–4 Likert scale from 3 items: p4 [original questions], p3, and p5 [ACE-IQ A3 and A4].
17		Sexual abuse	Sexual abuse [0–1 score]	Frequency of the events based on the answers in 0–4 Likert scale from 4 items: p6, p7, and p8 [ACE-IQ A5, A6, and A8].
18	Participant's experiences in compulsory schools
19		Poor grades, elem. sch.	Poor academic performance at elementary school [0–1 score]	Answer to b16. Good = 0, average = 1, bad = 2.
20		Poor attendance, elem. sch.	Poor attendance at elementary school [0–1 score]	Answer to b11. Attended every day = 0, Sometimes absent = 1, frequently absent = 2, school refusal = 3.
21		Poor attendance, junior-high	Poor attendance at junior-high school [0–1 score]	Answer to c1. Attended every day = 0, Sometimes absent = 1, frequently absent = 2, school refusal = 3.
22		No friend, elem. sch.	Absence of close friendships in elementary school [0/1 binary]	Yes/no answer to b12.
23		No friend, junior-high	Absence of close friendships in junior-high school [0/1 binary]	Yes/no answer to c2.
24		Bullied, elem. sch.	Experience of being bullied in elementary school [0/1 binary]	Yes/no answer to b14.
25		Bullied, junior-high	Experience of being bullied in junior-high [0/1 binary]	Yes/no answer to c3.
26		Fight, elem. sch.	Involvement in fighting in elementary school [0/1 binary]	Yes/no answer to b15.
27		Fight, junior-high	Involvement in fighting in junior-high school [0/1 binary]	Yes/no answer to c4.
28	Participant's experience during the post-compulsory education and adulthood
29		Age at 1st work	The age of the first working experience [years old]	Answer to d3.
30		Post-school economic difficulties	Subjective experience of economic difficulties after finishing education [0–1 score]	Answer to d2. Enough for living = 0, not enough = 1, short of money = 2.
31	Participant's mental and physical health conditions by age 15
32		U15 Sensory	Sensory impairment by age 15 [0/1 binary]	Sensory impairment diagnosed at the age of 15 or younger. Determined based on the answer to a7, aa1, and other sources (newspaper articles, interviews with the participants of the parenting support program).
33		U15 Developmental disorders	Developmental disorders diagnosed by age 15 [0/1 binary]	Developmental disorders diagnosed at the age of 15 or younger. Determined based on the answer to a8, aa1, and other sources (same as above).
34		U15 Mental disorders	Mental disorders diagnosed by age 15, excluding developmental disorders [0/1 binary]	Mental disorders diagnosed at the age of 15 or younger. Excludes developmental disorders categorized as U15 developmental disorders. Determined based on the answer to a8, aa1, and other sources (same as above).
35		U15 Head/neck trauma	Head-neck trauma by age 15 [0/1 binary]	Head-neck trauma associated with the loss of consciousness or medical treatment experienced at the age of 15 or younger. Determined based on the answer to a6, aa1, and other sources (same as above).
36		U15 Neurobio. issue	Medical history that may affect brain function by age 15 [0–1 score]	Sum of the following 5 items: U15 sensory impairment, U15 developmental disorders, U15 mental disorders, U15 head/neck trauma, and substance addiction experienced at the age of 15 or younger. No participant applied to the last item.
37	Participant's mental and physical health conditions after age 15
38		Sensory	Sensory impairment after age 15 [0/1 binary]	Sensory impairment diagnosed after the age of 15. Determined based on the answers to a3, a7, aa1, and other sources (newspaper articles, interviews with the participants of the parenting support program).
39		Mental/dev. disorders	Mental and/or developmental disorders diagnosed after age 15 [0/1 binary]	Mental disorder diagnosed after the age of 15, and/or developmental disorder diagnosed at any age. Determined based on the answers to a3, a8, aa1, and other sources (same as above).
40		Head/neck trauma	Head-neck trauma after age 15 [0/1 binary]	Head-neck trauma associated with the loss of consciousness or medical treatment experienced after the age of 15. Determined based on the answers to a3, a6, aa1, and other sources (same as above).
41		Neurobio. issue	Medical history that may affect brain function after age 15 [0–1 score]	Sum of the following 5 items: sensory impairment, developmental disorders, mental disorders, head/neck trauma, and substance addiction.
42		Behavioral addict	Behavioral addiction [0/1 binary]	Includes gambling, shopping, eating, and sex, to the level that interferes with their other daily activities. Determined based on the answers to a3, a8, f5, aa1, and other sources (same as above). Additionally, if a participant answered yes to either h95, h99, h111, or h114 in the first questionnaire, we asked for details in the second questionnaire.
43		Substanse addict	Substance addiction [0–1 score]	Addiction to alcohol and drugs (OTC, prescribed, and illegal). Scored 2 if it was to the extent that it interferes with their daily life, 1 if milder. Determined based on the answers to a3, a8, f4, aa1, and other sources (same as above). Additionally, if a participant answered yes to h95 in the first questionnaire, we asked for details in the second questionnaire.
44	Participant's current behavioral and cognitive traits
45		AQ short	Autism-Spectrum Quotient, selected items [0–1 score]	Sum of 10 yes/no answers to h116–h125 [AQ items 5, 6, 7, 25, 27, 28, 32, 37, 41, & 47]. H118, h120, and h124 are reverse questions.
46		Avoidant	Avoidant	Sum of 7 yes/no answers to h1–h7 [SCID-II PQ 4–10].
47		Dependent	Dependent [0–1 score]	Sum of 8 yes/no answers to h8–h15 [SCID-II PQ 11–18].
48		OC	Obsessive-compulsive [0–1 score]	Sum of 10 yes/no answers to h16–h24 [SCID-II PQ 19–27].
49		Depressive	Depressive [0–1 score]	Sum of 8 yes/no answers to h33–h40 [SCID-II PQ 36–43].
50		BDI-II	Beck Depression Inventory-II [0–1 score]	Sum of 9 answers in 0–3 Likert scale: i1–5, i7–21 [Japanese ver. of BDI-II, excluding item 6, Punishment Feelings].
51		Paranoid	Paranoid [0–1 score]	Sum of 8 yes/no answers to h41–h48 [SCID-II PQ 44–51].
52		Schizotypal	Schizotypal [0–1 score]	Sum of 11 yes/no answers to h49–59 [SCID-II PQ 52–62] and add 1 if applicable to any of h41–h44 & h48 [PQ44–47 & 51].
53		Schizoid	Schizoid [0–1 score]	Sum of 7 yes/no answers to h60–h65 & h58 [SCID-II PQ 63–68 & 83].
54		Histrionic	Histrionic [0–1 score]	Sum of 7 yes/no answers to h66–h72 [SCID-II PQ 69–75].
55		Borderline	Borderline [0–1 score]	Sum of 15 yes/no answers to h90–h104 [SCID-II PQs & original questions].
56		Anger	Anger issues [0–1 score]	Sum of 2 yes/no answers to h101, h102 [SCID-II PQ 104, 105].
57		Narcissistic	Narcissistic [0–1 score]	Sum of 17 yes/no answers to h73–89 [SCID-II PQ 76–92].
58		Antisocial	Antisociality [0–1 score]	Sum of 11 yes/no answers to h105–114 [original questions] and h115 [SCID-II PQ120].
59		U18 Aggressive conduct	Aggressive conduct by age 18 [0–1 score]	Sum of 3 answers in 0–4 Likert scale: q1–q3 [original questions].
60		Passive-aggressive	Passive-aggressive [0–1 score]	Sum of 8 yes/no answers to h25–32 [SCID-II PQ 28–35].
61	Participant's condition and experiences during childcare
62		Income	Annual household income [0–11 score]	Score based on the answer to d6. No income (0 yen) = 0, <500K = 1, <1M = 2, <2M = 3, <3M = 4, <4M = 5, <5M = 6, <6M = 7, <7M = 8, <8M = 9, <9M = 10, ≥9M = 11.
63		Poverty status	Household poverty status [0–1 score]	Determined based on the answers to d6, d7, aa1, and other sources (newspaper articles, interviews with the participants of the parenting support program). Receiving exemption from the Inhabitant Tax (including those who were receiving livelihood assistance under the Public Assistance Act) = 2, taxable household with annual income below 5M yen = 1, otherwise = 0.
64		N of marriages	N of marriages and common-law marriages [count]	Answer to d8.
65		Age at having 1st child	Age at which one had the first child including stepchild and de facto child [years old]	Answer to d10.
66		Child has a single parent	The genetic parent of the target child being legally a single parent [0/1 binary]	The genetic parent of the target child is legally a single parent during the target period. Determined based on the answers to a4, d5, d8, d9, e1, e2, u3, u4, y1–4, and other sources (newspaper articles, interviews with the participants of the parenting support program).
67		History of single parenting	History of single parenting [0/1 binary]	There had been a period when the legal spouse of the participant was absent from the household. Determined based on the answers to a4, d5, d8, d9, e1, e2, u3, u4, y1–4, and other sources (same as above).
68		Partner absence	Absence of partner [0/1 binary]	The participant didn’t have a partner during the target period. Determined based on the answers to a4, d5, d8, d9, e1, e2, u3, u4, y1–4, and other sources (same as above).
69		Lack of partner's cooperation	Lack of partner's cooperation in childcare [0–1 score]	Answer to x25 [PSI-3 84 (PD)]: "after your children are born (or move in with you), your spouse (or common-law partner) has not been as helpful or supportive as you expected." Strongly disagree = 0 to strongly agree = 4.
70		Isolated parenting	Isolated parenting [0–1 score]	Lack of people whom the participant could ask for help and advice in childcare. Mean of e1 (no = 1, yes = 0) and x29 [PSI-3 95 (PD)] (strongly disagree = 4 to strongly agree = 0, divided by 4).
71		Receiving IPV	Receiving intimate partner violence [0/1 binary]	Determined based on the answers to a4, a6, a8, d9, f1, aa1, and other sources (same as above).
72	Number of children
73		N of genetic children	N of genetic children [count]	Determined based on the answer d5, d10, and other sources (same as above).
74		N of children in household	N of children in the household, including non-genetic children [count]	Determined based on the answer d5, d10, y1–4, and other sources (same as above).
75		4 or more children	Raising 4 children or more during the same period [0/1 binary]	Determined based on the answer d5, d10, and other sources (same as above).
76		Multiple birth	Multiple birth [0/1 binary]	Determined based on the answer d5, d10, and other sources (same as above).
77	Condition of and relation to the target child
78		Non-kin relation	Presence of a non-genetic child in the household [0/1 binary]	Determined based on the answer d5, d10, y1–4, and other sources (same as above).
79		Premature/LBW	Premature birth and/or low birth weight [0/1 binary]	Answer to v1.
80		Medical issues of the child	Illness, disability, or developmental delay [0–1 score]	Determined based on the answers to v2–4 and other sources (same as above). The child has any diagnosed medical conditions = 2, self-reported condition only = 1, none applied = 0.
81	Parenting stress & attitude
82		PSI-Total	PSI Total (Parent + Child Domains) [0–1 score]	Sum of the answers to PSI-Parent and PSI-Child items listed below.
83		PSI-Parent	PSI Parent Domain [0–1 score]	Sum of 10 answers in 0–4 Likert scale: x8, x9, x10, x25, x26, x29, x30, x31, x32, x33 [PSI-3J items 53, 73, 78, 84, 85, 95, 91, 97, 100, and 56].
84		PSI-Child	PSI Child Domain [0–1 score]	Sum of 9 answers in 0–4 Likert scale: x1, x2, x3, x5, x6, x7, x35, x36, and x37 [PSI-3J items 20, 24, 25, 34, 48, 49, 3, 4, and 10]. Questions x3, x4, and x10 were asked only if the child was 1 year old or older.
85		Permitting punishment	Admittance of corporal punishment [0–1 score]	Sum of 2 answers in 0–4 Likert scale: x19 and x22 [PAAI Q6 and 22].
